# Consideration of within-patient diversity highlights transmission pathways and antimicrobial resistance gene variability in vancomycin resistant *Enterococcus faecium*

**DOI:** 10.1101/2022.09.23.22279632

**Authors:** Martin P McHugh, Kerry A Pettigrew, Surabhi Taori, Thomas J Evans, Alistair Leanord, Stephen H Gillespie, Kate E Templeton, Matthew TG Holden

## Abstract

**Background:** Whole genome sequencing (WGS) is increasingly applied to healthcare-associated vancomycin-resistant *Enterococcus faecium* (VREfm) outbreaks. Within-patient diversity could complicate transmission resolution if single colonies are sequenced from identified cases.

**Objectives:** Determine the impact of within-patient diversity on transmission resolution of VREfm

**Methods:** Fourteen colonies were collected from VREfm positive rectal screens, single colonies were collected from clinical samples, and Illumina WGS performed. Two isolates were selected for Oxford Nanopore sequencing and hybrid genome assembly to generate lineage-specific reference genomes. Mapping to closely related references was used to identify genetic variations and closely related genomes. A transmission network was inferred for the entire genome set using Phyloscanner.

**Results:** In total, 229 isolates from 11 patients were sequenced. Carriage of 2-3 sequence types was detected in 27% of patients. Presence of antimicrobial resistance genes and plasmids was variable within genomes from the same patient and sequence type. We identified two dominant sequence types (ST80 and ST1424), with two putative transmission clusters of two patients within ST80, and a single cluster of six patients within ST1424. We found transmission resolution was impaired using fewer than 14 colonies.

**Conclusions:** Patients can carry multiple sequence types of VREfm, and even within related lineages the presence of mobile genetic elements and antimicrobial resistance genes can vary. VREfm within-patient diversity should be considered to ensure accurate resolution of transmission networks.
