## Supplementary material for "Consideration of within-patient diversity highlights transmission pathways and antimicrobial resistance gene variability in vancomycin resistant *Enterococcus faecium*": Table S1

### Sheet: Sheet1
Table S1 - Hybrid genome assembly details
Isolate	MLST	BUSCO [n, (%)]				Ideel truncated CDS [n, (%)]		Element	Size (bp)	CDS (n)	Circular	Copies	rep type	Prophages	Resistance genes	Virulence genes
		Total BUSCOS	Complete	Fragmented	Missing	Total CDS	CDS <0.9 reference
VRED06-02	1424	402	400 (99.5)	1 (0.2%)	1 (0.2)	3163	122 (3.4)	Chromosome	2945113	2774	Yes	1	-	2 complete (43.2 kb, 52.3 kb), 1 questionable (21.5 kb), and 5 incomplete (6.7 kb, 14.3 kb, 16.6 kb, 24.7 kb, 27.5 kb)	aac(6’)-Ii, ant(9)-Ia, dfrG, erm(A), msr(C), tet(M)	acm, efaA, esp
								p1_VRED06-02	201362	207	Yes	2	US15	2 complete (42.6 kb, 31.3 kb), and 2 questionable (14.5 kb, 28.4 kb)	aac(6’)-aph(2’’)	hylEfm
								p2_VRED06-02	83608	89	Yes	5	2, 18b	1 complete (34.4 kb)	aph(3’)-III, erm(B), vanA	-
								p3_VRED06-02	59532	67	Yes	2	17	-	-	-
								p4_VRED06-02	6302	8	Yes	14	-	-	-	-
								p5_VRED06-02	5212	6	Yes	9	18b	-	-	-
								p6_VRED06-02	2947	4	Yes	12	14b	-	-	-
								p7_VRED06-02	4372	6	Yes	14	14b	-	-	-
VRED06-10	80	402	400 (99.5)	1 (0.2%)	1 (0.2)	3122	124 (3.9	Chromosome	2814943	2658	Yes	1	-	2 intact (49.2 kb, 53.6 kb), 2 questionable (6.2 kb, 14.8 kb), and 2 incomplete (7.2 kb, 27.5 kb)	aac(6’)-Ii, msrC	acm, efaA
								p1_VRED06-10	205024	208	Yes	1	1, US15	2 incomplete (5.1 kb, 28.8 kb)	aac(6’)-aph(2’’), erm(B)	-
								p2_VRED06-10	150852	183	No	1	-	1 questionable (16.6 kb), and 2 incomplete (14.6 kb, 16.6k b)	vanA	-
								p3_VRED06-10	51924	61	Yes	2	2, 17	1 complete (24.9 kb)	ant(6)-Ia, aph(3’’)-III, erm(B), tet(S)	-
								p4_VRED06-10	6173	7	Yes	9	11a	-	-	-
								p5_VRED06-10	4464	3	Yes	6	-	-	-	-
